# Early Precursors of Literacy Development in Simultaneous Bilinguals: A Systematic Review and Meta-Analysis

**DOI:** 10.1101/2021.08.18.21262243

**Authors:** Insiya Bhalloo, Monika Molnar

## Abstract

**Purpose:** Literacy precursors are cognitive, linguistic, and oral-language skills that predict future reading skills in children as young as 4 years. Speech-language pathologists and educators utilize these precursors as assessment tools to identify children at risk for reading difficulties. Most current tools are developed based on monolinguals (predominantly in English), despite the significant percentage of bilinguals globally. As such, bilingual children are typically assessed on tools developed for monolinguals in research and clinical settings. Despite this common practice, there is a lack of comprehensive synthesis on whether these precursors are a reliable indicator of reading skills in bilingual children. Our paper examines whether literacy precursors commonly used with monolinguals are associated with literacy development in simultaneous bilinguals.

**Method:** Following PRISMA and Cochrane guidelines, our review includes four databases (LLBA, ERIC, MLA, and PsycINFO), in addition to gray-literature and manual reference-list searches. To control for age of acquisition and language dominance variability, we included typically-developing simultaneous bilinguals exposed to both languages before age 3 (N=5,942). We analyzed reported statistical associations between code-related or oral-language precursors and reading outcome measures, using correlational meta-analyses.

**Results:** The 41 reports, that met inclusion/exclusion criteria, were published between 1977-2022. The average age at assessment was 7;5 years (range: 3;0 - 11;0 years), with children speaking over 21 bilingual language combinations. Our meta-analysis demonstrated significant within-language correlations and cross-language transfer effects for code-related (e.g., phonological awareness) and oral-language (e.g., vocabulary, morphological awareness) precursors. Semantic awareness, however, was not a reliable predictor in bilinguals.

**Conclusions:** Phonological awareness and vocabulary measures – even if originally developed for monolingual children - can form a meaningful component of early literacy assessment in simultaneous bilingual children: these precursors may be used as assessment tools across heritage and societal languages in research and clinical practice. Future research suggestions within this domain are also discussed.
