## Supplemental File 6 for "Early Precursors of Literacy Development in Simultaneous Bilinguals: A Systematic Review and Meta-Analysis"

### Sheet: Sheet1
Study	Literacy Precursor	Word Reading Accuracy	Word Reading Errors	Word Reading Fluency	Non-Word Reading Accuracy	Non-Word Reading Errors	Non-Word Reading Fluency	Text Reading Accuracy	Text Reading Errors	Text Reading Fluency	Text Reading Comprehension	n (Participants/Study)	Group A	Group B	Group C	Group D	Significance Level	Study Number	Simultaneous Bilingual Group
1A_Precursor(English)_Outcome(English)	Phonological Awareness	0.63**										20	Paired Bilinguals (schooling)	English -only bilinguals (schooling)			*p < 0.05	1	Chinese-English
1A_Precursor(Chinese)_Outcome(English)	Phonological Awareness	0.57*										20	Paired Bilinguals (schooling)	English -only bilinguals (schooling)			**p < 0.01	2	Chinese-English
1B_Precursor(English)_Outcome(English)	Phonological Awareness	0.69***										33	Paired Bilinguals (schooling)	English -only bilinguals (schooling)			***p < 0.001	3	Chinese-English
1B_Precursor(Chinese)_Outcome(English)	Phonological Awareness	0.56**										33	Paired Bilinguals (schooling)	English -only bilinguals (schooling)				4	Heterogenous (Farsi, Japanese, Spanish, Tagalog, Chinese, French, Slovakian, Squamish, Arabic, German, Greek, Hindi or Indonesian) - English
2A	Phonological Awareness	0.69***										29	Grade 2-3 English L1	Grade 2-3 Mandarin L1	Grade 5-6 English L1	Grade 5-6 Mandarin L1		5	Malay-English
2B	Phonological Awareness	0.47*										27	Grade 2-3 English L2	Grade 2-3 Mandarin L2	Grade 5-6 English L2	Grade 5-6 Mandarin L2		6	Spanish-English
2C	Phonological Awareness	0.52**										25	Grade 2-3 English L3	Grade 2-3 Mandarin L3	Grade 5-6 English L3	Grade 5-6 Mandarin L3		7	Heterogenous (Spanish, Tamil, Arabic, Hungarian, Urdu, or Chinese)- English ; French-English
2D	Phonological Awareness	0.69***										25	Grade 2-3 English L4	Grade 2-3 Mandarin L4	Grade 5-6 English L4	Grade 5-6 Mandarin L4		8	Malay-English; Tamil-English; Mandarin- English
3_Precursor(English)_Outcome(English)	Phonological Awareness	0.33**										57						9	Russian-Hebrew
3_Precursor(Chinese)_Outcome(Chinese)	Phonological Awareness	0.39**										57						10	Spanish-English
3_Precursor(English)_Outcome(Chinese)	Phonological Awareness	0.15										57						11	Spanish-English
3_Precursor(Chinese)_Outcome(English)	Phonological Awareness	0.18										57						12	Spanish-English
4_SoundMimicry_Time1	Phonological Awareness_Sound Mimicry	0.12										59						13	Maya-Spanish
4_RhymeDetection_Time1	Phonological Awareness_Rhyme Detection	0.32*										59						14	Hindi-English
4_SyllableIdentification_Time1	Phonological Awareness_Syllable Identification	0.35**										59						15	Spanish-French
4_PhonemeIdentification_Time1	Phonological Awareness_Phoneme Identification	0.39**										59						16	Alphabetic (Africans, Amharic, Croatian, Czech, Danish, Fanti, German, Greek, Hungarian, Korean, Polish, Serbian, Spanish, Tagalog or Vietnamese ) - English; Logographic (Cantonese, Japanese, Mandarin Chinese, Shanghainese ) language -English
4_PhonemeDeletion_Time1	Phonological Awareness_Phoneme Deletion	0.27*										59						17	Italian-English
4_SoundMimicry_Time2	Phonological Awareness_Sound Mimicry	0.28*										59						18	Welsh-English
4_RhymeDetection_Time2	Phonological Awareness_Rhyme Detection	0.27*										59						19	Heterogenous-Kiswahili
4_PhonemeDeletion_Time2	Phonological Awareness_Phoneme Deletion	0.30*										59						20	Spanish-English
7	Phonological Awareness	Unstandardized coefficient = .847**	SEM									139						21	Urdu-Norwegian
8A_SyllableAwareness_Time1	Phonological Awareness_SyllableAwareness_GroupA_Time1	0.25***										311	Mandarin English Bilinguals	Malay English Bilinguals	Tamil English Bilinguals			22	Welsh-English
8A_SyllableAwareness_Time2	Phonological Awareness_SyllableAwareness_GroupA_Time2	0.27***										311	Mandarin English Bilinguals	Malay English Bilinguals	Tamil English Bilinguals			23	Chinese-English
8A_SyllableAwareness_Time3	Phonological Awareness_SyllableAwareness_GroupA_Time3	0.34***										311	Mandarin English Bilinguals	Malay English Bilinguals	Tamil English Bilinguals			24	Turkish-German
8A_Onset-RimeAwareness_Time1	Phonological Awareness_OnsetRimeAwareness_GroupA_Time1	0.37***										311	Mandarin English Bilinguals	Malay English Bilinguals	Tamil English Bilinguals			25	Welsh-English
8A_Onset-RimeAwareness_Time2	Phonological Awareness_OnsetRimeAwareness_GroupA_Time2	0.50***										311	Mandarin English Bilinguals	Malay English Bilinguals	Tamil English Bilinguals			26	Heterogenous-Dutch
8A_Onset-RimeAwareness_Time3	Phonological Awareness_OnsetRimeAwareness_GroupA_Time3	0.52***										311	Mandarin English Bilinguals	Malay English Bilinguals	Tamil English Bilinguals			27	Hindi-English
8A_PhonemicAwareness_Time1	Phonological Awareness_PhonemeAwareness_GroupA_Time1	0.31***										311	Mandarin English Bilinguals	Malay English Bilinguals	Tamil English Bilinguals			28	Basque-Spanish
8A_PhonemicAwareness_Time2	Phonological Awareness_PhonemeAwareness_GroupA_Time2	0.47***										311	Mandarin English Bilinguals	Malay English Bilinguals	Tamil English Bilinguals			29	Hebrew-English
8A_PhonemicAwareness_Time3	Phonological Awareness_PhonemeAwareness_GroupA_Time3	0.50***										311	Mandarin English Bilinguals	Malay English Bilinguals	Tamil English Bilinguals			30	Turkish-Dutch
8B_SyllableAwareness_Time1	Phonological Awareness_SyllableAwareness_GroupB_Time1	0.25**										147	Mandarin English Bilinguals	Malay English Bilinguals	Tamil English Bilinguals			31	Chinese-English
8B_SyllableAwareness_Time2	Phonological Awareness_SyllableAwareness_GroupB_Time2	0.48***										147	Mandarin English Bilinguals	Malay English Bilinguals	Tamil English Bilinguals			32	Chinese-English
8B_SyllableAwareness_Time3	Phonological Awareness_SyllableAwareness_GroupB_Time3	0.43***										147	Mandarin English Bilinguals	Malay English Bilinguals	Tamil English Bilinguals			33	Chinese-English
8B_Onset-RimeAwareness_Time1	Phonological Awareness_OnsetRimeAwareness_GroupB_Time1	0.2										147	Mandarin English Bilinguals	Malay English Bilinguals	Tamil English Bilinguals			34	Spanish-Basque; French-Basque
8B_Onset-RimeAwareness_Time2	Phonological Awareness_OnsetRimeAwareness_GroupB_Time2	0.38***										147	Mandarin English Bilinguals	Malay English Bilinguals	Tamil English Bilinguals			35	Spanish-English; Chinese-English
8B_Onset-RimeAwareness_Time3	Phonological Awareness_OnsetRimeAwareness_GroupB_Time3	0.43***										147	Mandarin English Bilinguals	Malay English Bilinguals	Tamil English Bilinguals			36	Heterogenous-German; German-Heterogenous
8B_PhonemicAwareness_Time1	Phonological Awareness_PhonemeAwareness_GroupB_Time1	0.25**										147	Mandarin English Bilinguals	Malay English Bilinguals	Tamil English Bilinguals			37	Heterogeneous-English
8B_PhonemicAwareness_Time2	Phonological Awareness_PhonemeAwareness_GroupB_Time2	0.39***										147	Mandarin English Bilinguals	Malay English Bilinguals	Tamil English Bilinguals			39	Chinese-English
8B_PhonemicAwareness_Time3	Phonological Awareness_PhonemeAwareness_GroupB_Time3	0.45***										147	Mandarin English Bilinguals	Malay English Bilinguals	Tamil English Bilinguals			39	Urdu-English
8C_SyllableAwareness_Time1	Phonological Awareness	0.27**										163	Mandarin English Bilinguals	Malay English Bilinguals	Tamil English Bilinguals			40	Spanish-English
8C_SyllableAwareness_Time2	Phonological Awareness	0.25**										163	Mandarin English Bilinguals	Malay English Bilinguals	Tamil English Bilinguals			41	Heterogenous-Norwegian
8C_SyllableAwareness_Time3	Phonological Awareness	0.34***										163	Mandarin English Bilinguals	Malay English Bilinguals	Tamil English Bilinguals
8C_Onset-RimeAwareness_Time1	Phonological Awareness	0.51***										163	Mandarin English Bilinguals	Malay English Bilinguals	Tamil English Bilinguals
8C_Onset-RimeAwareness_Time2	Phonological Awareness	0.60***										163	Mandarin English Bilinguals	Malay English Bilinguals	Tamil English Bilinguals
8C_Onset-RimeAwareness_Time3	Phonological Awareness	0.52***										163	Mandarin English Bilinguals	Malay English Bilinguals	Tamil English Bilinguals
8C_PhonemicAwareness_Time1	Phonological Awareness	0.45***										163	Mandarin English Bilinguals	Malay English Bilinguals	Tamil English Bilinguals
8C_PhonemicAwareness_Time2	Phonological Awareness	0.54***										163	Mandarin English Bilinguals	Malay English Bilinguals	Tamil English Bilinguals
8C_PhonemicAwareness_Time3	Phonological Awareness_PhonemeAwareness_GroupB_Time3	0.50***										163	Mandarin English Bilinguals	Malay English Bilinguals	Tamil English Bilinguals
9_InitialPhonemeDetection_1Syllable	Phonological Awareness		NS			NS			(-)0.47*	(-)0.51*		19
9_InitialPhonemeDetection_2Syllables	Phonological Awareness		NS			NS						19
9_FinalPhonemeDetection_1Syllable	Phonological Awareness		(-)0.71*			NS			NS	(-)0.48*		19
9_FinalPhonemeDetection_2Syllables	Phonological Awareness		(-)0.71*			(-)0.55*						19
9_PhonemeDeletion_1Syllable	Phonological Awareness		NS			NS			(-)0.61*	(-)0.56*		19
9_PhonemeDeletion_2Syllables	Phonological Awareness		NS			(-)0.45*						19
14	Phonological Awareness	BA44: t=20.22* (ENWRA > HNWRA > HWRA > ENWRA; ENWRA activity > EWRA***; HNWRA > HWRA, p <0.049)			BA44: t=20.22* (ENWRA > HNWRA > HWRA > ENWRA; ENWRA activity > EWRA***; HNWRA > HWRA, p <0.049)							44
15_Precursor(French)_Outcome(French)_	Phonological Awareness	NS		NS	0.52**		NS			(-)0.47*		9
15_Precursor(Spanish)_Outcome(Spanish)	Phonological Awareness			NS	0.65**		NS			(-)0.62**		9
19_Precursor(Spanish)_Outcome(Spanish)	Phonological Awareness			b = 1.87***								977
19_Precursor(Spanish)_Outcome(English)	Phonological Awareness			b=2.48***								977
22_Precursor(English)_Outcome(Welsh)_Time1	Phonological Awareness	0.81**										74
22_Precursor(English)_Outcome(Welsh)_Time2	Phonological Awareness	0.29*										74
22_Precursor(Welsh)_Outcome(Welsh)_Time1	Phonological Awareness	0.80**										74
22_Precursor(Welsh)_Outcome(Welsh)_Time2	Phonological Awareness	0.47**										74
22_Precursor(English)_Outcome(English)_Time1	Phonological Awareness	0.60**										74
22_Precursor(English)_Outcome(English)_Time2	Phonological Awareness	0.02										74
22_Precursor(Welsh)_Outcome(English)_Time1	Phonological Awareness	0.61**										74
22_Precursor(Welsh)_Outcome(English)_Time2	Phonological Awareness	0.2										74
23A_Time1	Phonological Awareness	0.53**									N/A	46	Kindergarten Chinese-English bilinguals	Grade 1 Chinese-English bilinguals
23A_Time2	Phonological Awareness	0.72**									0.47**	46	Kindergarten Chinese-English bilinguals	Grade 1 Chinese-English bilinguals
23B_Time1	Phonological Awareness	0.69**									0.66*	34	Kindergarten Chinese-English bilinguals	Grade 1 Chinese-English bilinguals
23B_Time2	Phonological Awareness	0.54**									0.56**	34	Kindergarten Chinese-English bilinguals	Grade 1 Chinese-English bilinguals
23A_Time1_Time2	Phonological Awareness	0.39*									0.41*	46	Kindergarten Chinese-English bilinguals	Grade 1 Chinese-English bilinguals
23A_Time2_Time1	Phonological Awareness	0.66**									N/A	46	Kindergarten Chinese-English bilinguals	Grade 1 Chinese-English bilinguals
23B_Time1_Time2	Phonological Awareness	0.53*									0.57**	34	Kindergarten Chinese-English bilinguals	Grade 1 Chinese-English bilinguals
23B_Time2_Time1	Phonological Awareness	0.43*									0.43*	34	Kindergarten Chinese-English bilinguals	Grade 1 Chinese-English bilinguals
24_Time1_Time2	Phonological Awareness										0.49**	100
24_Time1_Time3	Phonological Awareness										0.55**	100
24_Time2_Time2	Phonological Awareness										0.39**	100
24_Time2_Time3	Phonological Awareness										0.38**	100
32_Precursor(Chinese)_Outcome(Chinese)	Phonological Awareness	F(1, 36) = 10.89, p = .002, ∆R2 = .197, 98 adjusted R2 change = .184**										40
32_Precursor(English)_Outcome(English)	Phonological Awareness	NS:p = 0.92										40
32_Precursor(Chinese)_Outcome(English)	Phonological Awareness	F(1, 34) = 4.904, p = .034, ∆R2 = .084, adjusted R2 change = .071*										40
33_Precursor(English)_Outcome(English)	Phonological Awareness	0.56**			0.56**						0.47**	47
33_Precursor(Chinese)_Outcome(Chinese)	Phonological Awareness	-0.03			0.01						-0.03	47
33_Precursor(English)_Outcome(Chinese)	Phonological Awareness	0.06			-0.07						-0.05	47
33_Precursor(Chinese)_Outcome(English)	Phonological Awareness	0.35			0.25						0.24	47
35A_Precursor(Spanish and English)_Outcome(English)	Phonological Awareness_PhonemeAwareness_GroupB_Time4	r2=0.81; 0.60***)										96	Spanish-English	Chinese-English
35B_Precursor(Chinese and English)_Outcome(English)	Phonological Awareness_PhonemeAwareness_GroupB_Time5	r2=0.79; 0.36***)										86	Spanish-English	Chinese-English
36A_Precursor(German)_Outcome(German)	Phonological Awareness_PhonemeAwareness_GroupB_Time6										NS	130	German L1
36B_Precursor(German)_Outcome(German)	Phonological Awareness										NS	90	Heterogenous L1
38_Precursor(Chinese)_Outcome(English)_Time1	Phonological Awareness	0.53*										364
38_Precursor(Chinese)_Outcome(English)_Time2	Phonological Awareness	0.34*										364
38_Precursor(Chinese)_Outcome(English)_Time3	Phonological Awareness	0.23*										364
38_Precursor(Chinese)_Outcome(Chinese)_Time1	Phonological Awareness	0.15*										364
38_Precursor(Chinese)_Outcome(Chinese)_Time2	Phonological Awareness	0.10*										364
38_Precursor(Chinese)_Outcome(Chinese)_Time3	Phonological Awareness	0.11*										364
40_Precursor(Spanish)_Outcome(Spanish)	Phonological Awareness	0.70***									0.67***	90	Spanish-English
40_Precursor(English)_Outcome(English)	Phonological Awareness	0.83***									0.78***	90	Spanish-English
40_Precursor(Spanish)_Outcome(English)	Phonological Awareness	0.81***									0.78***	90	Spanish-English
40_Precursor(English)_Outcome(Spanish)	Phonological Awareness	0.63***									0.61***	90	Spanish-English
4_Time1	Letter Knowledge	0.93***										59
4_Time2	Letter Knowledge	0.84***										59
13_Precursor(Maya)_Outcome(Maya)	Letter Knowledge	0.36**										84
13_Precursor(Spanish)_Outcome(Spanish)	Letter Knowledge	0.42**										84
13_Precursor(Maya)_Outcome(Spanish)	Letter Knowledge	0.30**										84
13_Precursor(Spanish)_Outcome(Maya)	Letter Knowledge	0.46**										84
4_Time1	RAN/Serial Recall	0.18										59
4_Time2	RAN/Serial Recall	0.26*										59
22_Outcome(Welsh)_Time1	RAN/Serial Recall	0.56**										74
22_Outcome(Welsh)_Time2	RAN/Serial Recall	0.41**										74
22_Outcome(English)_Time1	RAN/Serial Recall	0.50**										74
22_Outcome(English)_Time2	RAN/Serial Recall	0.29*										74
26_RapidAutomizedNaming	RAN/Serial Recall										t=(-)1.2,−0.13 (0.107)	86
26_RapidAlternatingStimulus	RAN/Serial Recall										t=(-)0.5, −0.041 (0.078)	86
33_ForwardDigitSpan_Precursor(English)_Outcome(English)	RAN/Serial Recall	0.18			0.16						0.35	47
33_ForwardDigitSpan_Precursor(Chinese)_Outcome(Chinese)	RAN/Serial Recall	0.33			0.49**						0.22	47
33_ForwardDigitSpan_Precursor(English)_Outcome(Chinese)	RAN/Serial Recall	-0.02			0.1						-0.01	47
33_ForwardDigitSpan_Precursor(Chinese)_Outcome(English)	RAN/Serial Recall	-0.3			-0.2						-0.15	47
33_BackwardDigitSpan_Precursor(English)_Outcome(English)	RAN/Serial Recall	0.37**			0.36						0.57**	47
33_BackwardDigitSpan_Precursor(Chinese)_Outcome(Chinese)	RAN/Serial Recall	0.14			-0.01						0.11	47
33_BackwardDigitSpan_Precursor(English)_Outcome(Chinese)	RAN/Serial Recall	0.04			-0.13						-0.07	47
33_BackwardDigitSpan_Precursor(Chinese)_Outcome(English)	RAN/Serial Recall	0.29			0.27						0.38**	47
36A_Precursor(German)_Outcome(German)	RAN/Serial Recall										NS	130	German L1
36B_Precursor(German)_Outcome(German)	RAN/Serial Recall										NS	90	Heterogenous L1
38_Precursor(English)_Outcome(English)_Time1	RAN/Serial Recall	0.5*										364
38_Precursor(English)_Outcome(English)_Time2	RAN/Serial Recall	0.41*										364
38_Precursor(English)_Outcome(English)_Time3	RAN/Serial Recall	0.23*										364
38_Precursor(Chinese)_Outcome(Chinese)_Time1	RAN/Serial Recall	0.36*										364
38_Precursor(Chinese)_Outcome(Chinese)_Time2	RAN/Serial Recall	0.21*										364
38_Precursor(Chinese)_Outcome(Chinese)_Time3	RAN/Serial Recall	0.2*										364
11_Precursor(English)_Outcome(English)	Oral Language Comprehension	t=17.502**									t=15.390**	48
11_Precursor(English)_Outcome(Spanish)_	Oral Language Comprehension	t=6.375**									t=4.709**	48
11_Precursor(Spanish)_Outcome(Spanish)_	Oral Language Comprehension	t=7.580**									t=5.360**	48
11_Precursor(Spanish)_Outcome(English)	Oral Language Comprehension	t = 18.379**									t=13.700	48
16A	Oral Language Comprehension	0.57***			0.37						0.61***	26	Alphabetic L3	Logographic L3
16B	Oral Language Comprehension	0.57*			0.69***						0.63*	13	Alphabetic L4	Logographic L4
41	Oral Language Comprehension	0.08									0.69**	91	Heterogenous-Norwegian
1A	Receptive Vocabulary	0.36										20	Paired Bilinguals (schooling)	English -only bilinguals (schooling)
1B	Receptive Vocabulary	0.39*										33	Paired Bilinguals (schooling)	English -only bilinguals (schooling)
3_Precursor(English)_Outcome(English)	Receptive Vocabulary	0.55***										57
3_Precursor(Chinese)_Outcome(Chinese)	Receptive Vocabulary	0.37**										57
3_Precursor(English)_Outcome(Chinese)	Receptive Vocabulary	0.06										57
3_Precursor(Chinese)_Outcome(English)	Receptive Vocabulary	0.06										57
8A_Time1	Receptive Vocabulary	0.16**										311	Mandarin English Bilinguals	Malay English Bilinguals	Tamil English Bilinguals
8A_Time2	Receptive Vocabulary	0.12										311	Mandarin English Bilinguals	Malay English Bilinguals	Tamil English Bilinguals
8A_Time3	Receptive Vocabulary	0.20**										311	Mandarin English Bilinguals	Malay English Bilinguals	Tamil English Bilinguals
8B_Time1	Receptive Vocabulary	0.28**										147	Mandarin English Bilinguals	Malay English Bilinguals	Tamil English Bilinguals
8B_Time2	Receptive Vocabulary	0.28***										147	Mandarin English Bilinguals	Malay English Bilinguals	Tamil English Bilinguals
8B_Time3	Receptive Vocabulary	0.33***										147	Mandarin English Bilinguals	Malay English Bilinguals	Tamil English Bilinguals
8C_Time1	Receptive Vocabulary	0.24**										163	Mandarin English Bilinguals	Malay English Bilinguals	Tamil English Bilinguals
8C_Time2	Receptive Vocabulary	0.17										163	Mandarin English Bilinguals	Malay English Bilinguals	Tamil English Bilinguals
8C_Time3	Receptive Vocabulary	0.20**										163	Mandarin English Bilinguals	Malay English Bilinguals	Tamil English Bilinguals
10_Precursor(English)_Outcome(English)	Receptive Vocabulary and Oral Language Comprehension	t = 8.672**										53
10_Precursor(English)_Outcome(Spanish)_	Receptive Vocabulary and Oral Language Comprehension	t = 11.668**										53
10_Precursor(Spanish)_Outcome(Spanish)_	Receptive Vocabulary and Oral Language Comprehension	t = 7.467**										53
10_Precursor(Spanish)_Outcome(English)	Receptive Vocabulary and Oral Language Comprehension	t = 7.730**										53
11_Precursor(English)_Outcome(English)	Receptive Vocabulary	t=15.866**									t=14.367**	48
11_Precursor(English)_Outcome(Spanish)_	Receptive Vocabulary	t=6.314**									t=4.555**	48
11_Precursor(Spanish)_Outcome(Spanish)_	Receptive Vocabulary	t=6.906**									t=5.849**	48
11_Precursor(Spanish)_Outcome(English)	Receptive Vocabulary	t=10.665**									t=8.850**	48
16A	Receptive Vocabulary	0.78***			0.72***						0.91***	26	Alphabetic L1	Logographic L1
16B	Receptive Vocabulary	0.49			0.52						0.52	13	Alphabetic L2	Logographic L2
19_Precursor(Spanish)_Outcome(Spanish)_	Receptive Vocabulary			b = 0.64***								977
19_Precursor(Spanish)_Outcome(English)	Receptive Vocabulary			b = 0.88***								977
21_NARA	Receptive Vocabulary										b=0.109**	90
21_WRMT-PC	Receptive Vocabulary										b=0.209**	90
22_Outcome(Welsh)_Time1	Receptive Vocabulary	0.2										74
22_Outcome(Welsh)_Time2	Receptive Vocabulary	0.27*										74
22_Outcome(English)_Time1	Receptive Vocabulary	0.22										74
22_Outcome(English)_Time2	Receptive Vocabulary	0.46**										74
23A_Time1	Receptive Vocabulary	0.17									N/A	46	Kindergarten Chinese-English bilinguals	Grade 1 Chinese-English bilinguals
23A_Time2	Receptive Vocabulary	0.44**									0.48**	46	Kindergarten Chinese-English bilinguals	Grade 1 Chinese-English bilinguals
23B_Time1	Receptive Vocabulary	0.39*									0.42*	34	Kindergarten Chinese-English bilinguals	Grade 1 Chinese-English bilinguals
23B_Time2	Receptive Vocabulary	0.50*									0.61**	34	Kindergarten Chinese-English bilinguals	Grade 1 Chinese-English bilinguals
23A_Time1_Time2	Receptive Vocabulary	0.31									0.32	46	Kindergarten Chinese-English bilinguals	Grade 1 Chinese-English bilinguals
23A_Time2_Time1	Receptive Vocabulary	0.38*									N/A	46	Kindergarten Chinese-English bilinguals	Grade 1 Chinese-English bilinguals
23B_Time1_Time2	Receptive Vocabulary	0.38									0.28	34	Kindergarten Chinese-English bilinguals	Grade 1 Chinese-English bilinguals
23B_Time2_Time1	Receptive Vocabulary	0.54**									0.55**	34	Kindergarten Chinese-English bilinguals	Grade 1 Chinese-English bilinguals
25_Precursor(English)_Outcome(English)	Receptive Vocabulary	0.322*									0.393**	38
25_Precursor(Welsh)_Outcome(Welsh)	Receptive Vocabulary	0.284*									0.717**	38
26	Receptive Vocabulary										t=5.0, 0.364 (0.073)	86
30_Precursor(Dutch)_Outcome(Dutch)_Time1	Receptive Vocabulary	0.08			0.08						0.5***	71
30_Precursor(Dutch)_Outcome(Dutch)_Time2	Receptive Vocabulary										0.46***	71
30_Precursor(Dutch)_Outcome(Dutch)_Time3	Receptive Vocabulary										0.38**	71
30_Precursor(Turkish)_Outcome(Dutch)_Time1	Receptive Vocabulary	0.14			0.16						0.07	71
30_Precursor(Turkish)_Outcome(Dutch)_Time2	Receptive Vocabulary										0.06	71
30_Precursor(Turkish)_Outcome(Dutch)_Time3	Receptive Vocabulary										0.18	71
33_Precursor(English)_Outcome(English)	Receptive Vocabulary	0.46**			0.42**						0.67**	47
33_Precursor(Chinese)_Outcome(Chinese)	Receptive Vocabulary	0.56**			0.53**						0.50**	47
33_Precursor(English)_Outcome(Chinese)	Receptive Vocabulary	-0.22			-0.29						-0.15	47
33_Precursor(Chinese)_Outcome(English)	Receptive Vocabulary	-0.11			-0.13						-0.09	47
35A_Precursor(Spanish and English)_Outcome(English)	Receptive Vocabulary	NS										96	Spanish-English	Chinese-English
35B_Precursor(Chinese and English)_Outcome(English)	Receptive Vocabulary	r2=0.79; 0.33***)										86	Spanish-English	Chinese-English
36A_Precursor(German)_Outcome(German)	Receptive Vocabulary										B=0.30*	130	German L1
36B_Precursor(German)_Outcome(German)	Receptive Vocabulary										B=0.32*	90	Heterogenous L1
37_Precursor(English)_Outcome(English)	Receptive Vocabulary	0.57***									0.58***	50
40_Precursor(Spanish)_Outcome(Spanish)	Receptive Vocabulary	0.72***									0.77***	90	Spanish-English
40_Precursor(English)_Outcome(English)	Receptive Vocabulary	0.74***									0.77***	90	Spanish-English
40_Precursor(Spanish)_Outcome(English)	Receptive Vocabulary	0.67***									0.69***	90	Spanish-English
40_Precursor(English)_Outcome(Spanish)	Receptive Vocabulary	0.55***									0.62***	90	Spanish-English
41	Receptive Vocabulary	0.24**									0.48**	91	Heterogenous-Norwegian
6_Precursor(English)_Outcome(English)	Expressive Vocabulary	NS: t=1.07 (0.67), 0.23										133
6_Precursor(Spanish)_Outcome(English)	Expressive Vocabulary	t=3.71 (1.10), 0.47∗∗										133
24_Time1_Time2	Expressive Vocabulary										0.47**	100
24_Time1_Time3	Expressive Vocabulary										0.36**	100
24_Time2_Time2	Expressive Vocabulary										0.38**	100
24_Time2_Time3	Expressive Vocabulary										0.34**	100
33_Precursor(English)_Outcome(English)	Expressive Vocabulary	0.45**			0.46**						0.65**	47
33_Precursor(Chinese)_Outcome(Chinese)	Expressive Vocabulary	0.74**			0.73**						0.61**	47
33_Precursor(English)_Outcome(Chinese)	Expressive Vocabulary	0.43**			(-)0.42**						-0.22	47
33_Precursor(Chinese)_Outcome(English)	Expressive Vocabulary	-0.27			-0.26						-0.25	47
38_Precursor(English)_Outcome(English)_Time1	Receptive/Expressive Vocabulary	0.76*										364
38_Precursor(English)_Outcome(English)_Time2	Receptive/Expressive Vocabulary	0.54*										364
38_Precursor(English)_Outcome(English)_Time3	Receptive/Expressive Vocabulary	0.32*										364
38_Precursor(Chinese)_Outcome(Chinese)_Time1	Receptive/Expressive Vocabulary	0.42*										364
38_Precursor(Chinese)_Outcome(Chinese)_Time2	Receptive/Expressive Vocabulary	0.36*										364
38_Precursor(Chinese)_Outcome(Chinese)_Time3	Receptive/Expressive Vocabulary	0.23*										364
39	Receptive/Expressive Vocabulary	0.34**									0.52**	104
4_Time1	Syntactic Awareness	0.26*										59
4_Time2	Syntactic Awareness	0.35**										59
17_Precursor(Italian)_Outcome(Italian)	Syntactic Awareness	0.28*			0.31**							81
17_Precursor(English)_Outcome(English)	Syntactic Awareness	0.23*			0.14							81
17_Precursor(Italian)_Outcome(English)	Syntactic Awareness	0.07			0.16							81
17_Precursor(English)_Outcome(Italian)	Syntactic Awareness	0.33***			0.40***							81
33_Precursor(English)_Outcome(English)	Syntactic Awareness	-0.01			0.16						0.42**	47
33_Precursor(Chinese)_Outcome(Chinese)	Syntactic Awareness	0.25			0.22						0.37	47
33_Precursor(English)_Outcome(Chinese)	Syntactic Awareness	-0.24			-0.23						-0.04	47
33_Precursor(Chinese)_Outcome(English)	Syntactic Awareness	0.02			0.05						0.13	47
36A_Precursor(German)_Outcome(German)	Syntactic Awareness										B=0.30*	130	German L1
36B_Precursor(German)_Outcome(German)	Syntactic Awareness										B=0.32*	90	Heterogenous L1
37_Precursor(English)_Outcome(English)	Syntactic Awareness	0.57***									0.56**	50
1A	Morphological Awareness	-0.11										20	Paired Bilinguals (schooling)	English -only bilinguals (schooling)
1B	Morphological Awareness	0.23										33	Paired Bilinguals (schooling)	English -only bilinguals (schooling)
3_Precursor(English)_Outcome(English)	Morphological Awareness	0.43***										57
3_Precursor(Chinese)_Outcome(Chinese)	Morphological Awareness	0.34*										57
3_Precursor(English)_Outcome(Chinese)	Morphological Awareness	0.15										57
3_Precursor(Chinese)_Outcome(English)	Morphological Awareness	0.09										57
5_Precursor(English)_Outcome(English)	Morphological Awareness	t(107) = 6.068***, Cohen’s d = 0.40		NS: t(107) = 1.276, p = 0.205								64
5_Precursor(English)_Outcome(M)	Morphological Awareness	t(107) = 3.301***, Cohen’s d = .29		NS: t(107) = .820, p = 0.414								64
23A_DerivationalAwareness_Time1	Morphological Awareness	0.59**									N/A	46	Kindergarten Chinese-English bilinguals	Grade 1 Chinese-English bilinguals
23A_DerivationalAwareness_Time2	Morphological Awareness	0.61**									0.58**	46	Kindergarten Chinese-English bilinguals	Grade 1 Chinese-English bilinguals
23B_DerivationalAwareness_Time1	Morphological Awareness	0.60**									0.64**	34	Kindergarten Chinese-English bilinguals	Grade 1 Chinese-English bilinguals
23B_DerivationalAwareness_Time2	Morphological Awareness	0.89**									0.84**	34	Kindergarten Chinese-English bilinguals	Grade 1 Chinese-English bilinguals
23A_DerivationalAwareness_Time1_Time2	Morphological Awareness	0.28									0.34	46	Kindergarten Chinese-English bilinguals	Grade 1 Chinese-English bilinguals
23A_DerivationalAwareness_Time2_Time1	Morphological Awareness	0.68**									N/A	46	Kindergarten Chinese-English bilinguals	Grade 1 Chinese-English bilinguals
23B_DerivationalAwareness_Time1_Time2	Morphological Awareness	0.71**									0.74**	34	Kindergarten Chinese-English bilinguals	Grade 1 Chinese-English bilinguals
23B_DerivationalAwareness_Time2_Time1	Morphological Awareness	0.59**									0.62**	34	Kindergarten Chinese-English bilinguals	Grade 1 Chinese-English bilinguals
23A_CompoundAwareness_Time1	Morphological Awareness	0.48**									N/A	46	Kindergarten Chinese-English bilinguals	Grade 1 Chinese-English bilinguals
23A_CompoundAwareness_Time2	Morphological Awareness	0.50**									0.38*	46	Kindergarten Chinese-English bilinguals	Grade 1 Chinese-English bilinguals
23B_CompoundAwareness_Time1	Morphological Awareness	0.53**									0.56**	34	Kindergarten Chinese-English bilinguals	Grade 1 Chinese-English bilinguals
23B_CompoundAwareness_Time2	Morphological Awareness	0.77**									0.75**	34	Kindergarten Chinese-English bilinguals	Grade 1 Chinese-English bilinguals
23A_CompoundAwareness_Time1_Time2	Morphological Awareness	0.25									0.38*	46	Kindergarten Chinese-English bilinguals	Grade 1 Chinese-English bilinguals
23A_CompoundAwareness_Time2_Time1	Morphological Awareness	0.49**									N/A	46	Kindergarten Chinese-English bilinguals	Grade 1 Chinese-English bilinguals
23B_CompoundAwareness_Time1_Time2	Morphological Awareness	0.59**									0.58**	34	Kindergarten Chinese-English bilinguals	Grade 1 Chinese-English bilinguals
23B_CompoundAwareness_Time2_Time1	Morphological Awareness	0.64**									0.61**	34	Kindergarten Chinese-English bilinguals	Grade 1 Chinese-English bilinguals
33_Precursor(English)_Outcome(English)	Morphological Awareness	0.48**			0.51**						0.70**	47
33_Precursor(Chinese)_Outcome(Chinese)	Morphological Awareness	0.44*			0.40**						0.40**	47
33_Precursor(English)_Outcome(Chinese)	Morphological Awareness	-0.11			-0.22						-0.09	47
33_Precursor(Chinese)_Outcome(English)	Morphological Awareness	-0.06			-0.05						0.04	47
35A_Precursor(Spanish and English)_Outcome(English)	Morphological Awareness	r2=0.81; 0.20**)										96	Spanish-English	Chinese-English
35B_Precursor(Chinese and English)_Outcome(English)	Morphological Awareness	r2=0.79; 0.22*)										86	Spanish-English	Chinese-English
36A_Precursor(German)_Outcome(German)	Morphological Awareness										B=0.30*	130	German L1
36B_Precursor(German)_Outcome(German)	Morphological Awareness										B=0.32*	90	Heterogenous L1
37_Precursor(English)_Outcome(English)	Morphological Awareness	0.57***									0.56**	50
38_Precursor(English)_Outcome(English)_Time1	Morphological Awareness	0.51***										364
38_Precursor(English)_Outcome(English)_Time2	Morphological Awareness	0.43***										364
38_Precursor(English)_Outcome(English)_Time3	Morphological Awareness	0.22***										364
38_Precursor(Chinese)_Outcome(Chinese)_Time1	Morphological Awareness	0.38*										364
38_Precursor(Chinese)_Outcome(Chinese)_Time2	Morphological Awareness	0.28*										364
38_Precursor(Chinese)_Outcome(Chinese)_Time3	Morphological Awareness	0.14*										364
40_Precursor(Spanish)_Outcome(Spanish)	Morphological Awareness	0.73***									0.74***	90	Spanish-English
40_Precursor(English)_Outcome(English)	Morphological Awareness	0.76***									0.79***	90	Spanish-English
40_Precursor(Spanish)_Outcome(English)	Morphological Awareness	0.71***									0.76***	90	Spanish-English
40_Precursor(English)_Outcome(Spanish)	Morphological Awareness	0.62***									0.59***	90	Spanish-English
41	Morphological Awareness	0.25**									0.46**	91	Heterogenous-Norwegian
17_Precursor(Italian)_Outcome(Italian)	Working Memory	0.12			0.13							81
17_Precursor(English)_Outcome(English)	Working Memory	0.1			0.11							81
17_Precursor(Italian)_Outcome(English)	Working Memory	0.07			0.02							81
17_Precursor(English)_Outcome(Italian)	Working Memory	0.30**			0.1							81
31	Working Memory	NS										736
33_VerbalWorkingMemory_Precursor(English)_Outcome(English)	Working Memory	0.21			0.29						0.47**	47
33_VerbalWorkingMemory_Precursor(Chinese)_Outcome(Chinese)	Working Memory	0.44**			0.28						0.3	47
33_VerbalWorkingMemory_Precursor(English)_Outcome(Chinese)	Working Memory	0.1			0						0.02	47
33_VerbalWorkingMemory_Precursor(Chinese)_Outcome(English)	Working Memory	0.46**			0.26						0.23	47
33_Non-VerbalWorkingMemory_Outcome(English)	Working Memory	-0.13			-0.04						-0.05	47
33_Non-VerbalWorkingMemory_Outcome(Chinese)	Working Memory	0.31			0.26						0.38**	47
36A_Precursor(German)_Outcome(German)	Working Memory										NS	130	German L1
36B_Precursor(German)_Outcome(German)	Working Memory										NS	90	Heterogenous L1
39	Working Memory	NS									0.21**	104
4_Time1	Verbal STM	0.19										59
4_Time2	Verbal STM	0.21										59
22_Outcome(Welsh)_Time1	Non-Verbal Intelligence	0.29**										74
22_Outcome(Welsh)_Time2	Non-Verbal Intelligence	0.30*										74
22_Outcome(English)_Time1	Non-Verbal Intelligence	0.24*										74
22_Outcome(English)_Time2	Non-Verbal Intelligence	0.24*										74
31	Non-Verbal Intelligence	β = .08, SD = 0.03, 90% HDI = [0.03–0.13], loow = 0.94)										736
32_Outcome(English)	Non-Verbal Intelligence	F(1, 103 36) = 9.73, p = .004, ∆R2 = .213, adjusted R2 change = .191**										40
33_Precursor(English)_Outcome(English)	Non-Verbal Intelligence	0.28			0.07						0.046**	47
33_Precursor(Chinese)_Outcome(Chinese)	Non-Verbal Intelligence	0			-0.05						0.06	47
33_Precursor(English)_Outcome(Chinese)	Non-Verbal Intelligence	0			-0.05						0.06	47
33_Precursor(Chinese)_Outcome(English)	Non-Verbal Intelligence	0.28			0.07						0.046**	47
39	Non-Verbal Intelligence	NS									NS	104
21_NARA	Word Decoding										b=(-)0.047	90
21_WRMT-PC	Word Decoding										b=(-)0.063	90
23A_Time1	Word Decoding										N/A	46
23A_Time2	Word Decoding										0.76**	46
23B_Time1	Word Decoding										0.89**	34
23B_Time2	Word Decoding										0.92**	34
23A_Time1_Time2	Word Decoding										0.71**	46
23A_Time2_Time1	Word Decoding										N/A	46
23B_Time1_Time2	Word Decoding										0.72**	34
23B_Time2_Time1	Word Decoding										0.69**	34
24_Time1_Time2	Word Decoding										0.54**	100
24_Time1_Time3	Word Decoding										0.66**	100
24_Time2_Time2	Word Decoding										0.59**	100
24_Time2_Time3	Word Decoding										0.59**	100
26	Word Decoding										t=0.9,2.643 (2.824)	86
30_Time1	Word Decoding										0.15	71
30_Time2	Word Decoding										0.35**	71
30_Time3	Word Decoding										0.26*	71
30_Time1	Non-Word Decoding										0.16	71
30_Time2	Non-Word Decoding										0.31**	71
30_Time3	Non-Word Decoding										0.27*	71
33_Precursor(English)_Outcome(English)	Word Decoding										0.55**	47
33_Precursor(Chinese)_Outcome(Chinese)	Word Decoding										0.81**	47
33_Precursor(English)_Outcome(Chinese)	Word Decoding										-0.3	47
33_Precursor(Chinese)_Outcome(English)	Word Decoding										-0.28	47
33_Precursor(English)_Outcome(English)	Non-Word Decoding										0.59**	47
33_Precursor(Chinese)_Outcome(Chinese)	Non-Word Decoding										0.65**	47
33_Precursor(English)_Outcome(Chinese)	Non-Word Decoding										-0.24	47
33_Precursor(Chinese)_Outcome(English)	Non-Word Decoding										-0.3	47
37_Precursor(English)_Outcome(English)	Word Decoding										0.54**	50
39	Word Decoding										0.35**	104
40_Precursor(Spanish)_Outcome(Spanish)	Word Decoding										0.88***	90	Spanish-English
40_Precursor(English)_Outcome(English)	Word Decoding										0.88***	90	Spanish-English
40_Precursor(Spanish)_Outcome(English)	Word Decoding	0.76***									0.71***	90	Spanish-English
40_Precursor(English)_Outcome(Spanish)	Word Decoding	0.76***									0.77***	90	Spanish-English
41	Word Decoding										0.21**	91	Heterogenous-Norwegian
7	Semantic Awareness	NS										139
9	Semantic Awareness		NS			NS			NS	NS		19
26	Semantic Awareness										t=(-)0.5, −12.043 (25.884)	86
4_Time1	Spelling	0.53***										59
4_Time2	Spelling	0.74***										59
17_Precursor(Italian)_Outcome(Italian)	Spelling	0.70***			0.65***							81
17_Precursor(English)_Outcome(English)	Spelling	0.54***			0.51***							81
17_Precursor(Italian)_Outcome(English)	Spelling	0.39***			0.42***							81
17_Precursor(English)_Outcome(Italian)	Spelling	0.47***			0.41***							81
15_Precursor(French)_Outcome(French)_	VA Span	0.44*		(-)0.70**	0.66**		(-)0.67**		(-)0.56**	(-)0.74**		9
15_Precursor(Spanish)_Outcome(Spanish)_	VA Span	0.67**		(-)0.75***	0.54*		(-)0.67**		(-)0.12	(-)0.77***		9
34A_Precursor(Spanish,French,Basque)_Outcome(Basque)_	VA Span	NS		NS	NS		NS					25	Spanish-Basque	French-Basque
34B_Precursor(Spanish,French,Basque)_Outcome(Basque)_	VA Span	(-) 0.49*		(-) 0.49*	(-) 0.49*		(-) 0.49*					25	Spanish-Basque	French-Basque
2A	Orthographic Processing Skills	0.56**										29	Grade 2-3 English L5	Grade 2-3 Mandarin L5	Grade 5-6 English L5	Grade 5-6 Mandarin L5
2B	Orthographic Processing Skills	0.18										27	Grade 2-3 English L6	Grade 2-3 Mandarin L6	Grade 5-6 English L6	Grade 5-6 Mandarin L6
2C	Orthographic Processing Skills	0.34										25	Grade 2-3 English L7	Grade 2-3 Mandarin L7	Grade 5-6 English L7	Grade 5-6 Mandarin L7
2D	Orthographic Processing Skills	0.47*										25	Grade 2-3 English L8	Grade 2-3 Mandarin L8	Grade 5-6 English L8	Grade 5-6 Mandarin L8
38_Precursor(English)_Outcome(English)_Time1	Orthographic Processing Skills	0.48*										364
38_Precursor(English)_Outcome(English)_Time2	Orthographic Processing Skills	0.30*										364
38_Precursor(English)_Outcome(English)_Time3	Orthographic Processing Skills	0.19*										364
38_Precursor(Chinese)_Outcome(Chinese)_Time1	Orthographic Processing Skills	0.24*										364
38_Precursor(Chinese)_Outcome(Chinese)_Time2	Orthographic Processing Skills	0.18*										364
38_Precursor(Chinese)_Outcome(Chinese)_Time3	Orthographic Processing Skills	0.16*										364
4_Logos_Time1	Environmental Print Awareness_Logos	-0.04										59
4_Label_Time1	Environmental Print Awareness_Label	0.11										59
4_Type_Time1	Environmental Print Awareness_Type	0.19										59
4_Logos_Time2	Environmental Print Awareness_Logos	0.22										59
4_Label_Time2	Environmental Print Awareness_Label	0.47***										59
4_Type_Time2	Environmental Print Awareness_Type	0.47***										59
13_Outcome(Maya)	Name Writing	0.22*										84
13_Outcome(Spanish)	Name Writing	0.3										84
28A_QuietEnvironment	Speech Perception		(-)0.40	(-)0.17		(-)0.29	(-)0.10		0.19	(-)0.23		20	Grade 2 Spanish-Basque bilinguals	Grade 5 Spanish-Basque bilinguals
28A_NoisyEnvironment	Speech Perception		(-)0.37	(-)0.7		(-)0.15	(-)0.30		0.01	(-)0.06		20	Grade 2 Spanish-Basque bilinguals	Grade 5 Spanish-Basque bilinguals
28B_QuietEnvironment	Speech Perception		0.28	(-)0.11		(-)0.29	(-)0.10		(-)0.15	(-)0.04		20	Grade 2 Spanish-Basque bilinguals	Grade 5 Spanish-Basque bilinguals
28B_NoisyEnvironment	Speech Perception		(-)0.07	0.56*		0.37	0.52*		0.09	0.53*		20	Grade 2 Spanish-Basque bilinguals	Grade 5 Spanish-Basque bilinguals
29	Sentence Priming								Main effect of group: 3.15*; procedural primed/tesed > mistakes: 7.99**, followed by unprimed group: 5.21*	Main effect of group: t=6.81*; unrpimed vs. primed: t=13.89***; primed vs primed: t <1, NS	NS: t=3.76, p<0.06	101
12A_Precursor(English)_Outcome(English)	Type of Literacy Outcome Measure				NWRA>TRC; t=5.46***; d=0.4							704	Grade 2 Spanish-English bilinguals	Grade 5 Spanish-English bilinguals
12A_Precursor(Spanish)_Outcome(Spanish)_	Type of Literacy Outcome Measure				NWRA>TRC; t=19.17***; d=1.3							704	Grade 2 Spanish-English bilinguals	Grade 5 Spanish-English bilinguals
12B_Precursor(English)_Outcome(English)	Type of Literacy Outcome Measure				NWRA>TRC; t=9.95***; d=0.7							704	Grade 2 Spanish-English bilinguals	Grade 5 Spanish-English bilinguals
12B_Precursor(Spanish)_Outcome(Spanish)_	Type of Literacy Outcome Measure				NWRA>TRC; t=23.35***; d=1.6							704	Grade 2 Spanish-English bilinguals	Grade 5 Spanish-English bilinguals
18	Type of Literacy Outcome Measure	Welsh > English: t=3.94***	Welsh error length > English (t=7.04***); Welsh errors closer to actual representation > English (t=2.80**); Welsh errors > nonword responses than English (null or whole word substitutions error responses): t=107.25***	Welsh > English: t=2.70**							English>Welsh: t=3.23***	20
27_English	Type of Literacy Outcome Measure	High>Med>Low freq words (t=44.93***); Greater word errors than non-words										30
27_Hindi	Type of Literacy Outcome Measure	NS (No effect of frequency); only non-word errors										30
20_Precursor(English)_Outcome(English)	Type of Reading Instruction	NS			NS						Whole language > phonics (t=5.4*)	23
20_Precursor(Spanish)_Outcome(Spanish)_	Type of Reading Instruction	NS			NS						NS	23
39	Novel Word Learning	NS									0.26**	104
